# Identifying SARS-CoV-2 Variants of Concern through saliva-based RT-qPCR by targeting recurrent mutation sites

**DOI:** 10.1101/2022.03.02.22271785

**Authors:** Rachel E. Ham, Austin R. Smothers, Rui Che, Keegan J. Sell, Congyue Annie Peng, Delphine Dean

## Abstract

SARS-CoV-2 variants of concern (VOCs) continue to pose a public health threat which necessitates a real-time monitoring strategy to compliment whole genome sequencing. Thus, we investigated the efficacy of competitive probe RT-qPCR assays for six mutation sites identified in SARS-CoV-2 VOCs and, after validating the assays with synthetic RNA, performed these assays on positive saliva samples. When compared with whole genome sequence results, the SΔ69-70 and ORF1aΔ3675-3677 assays demonstrated 93.60% and 68.00% accuracy, respectively. The SNP assays (K417T, E484K, E484Q, L452R) demonstrated 99.20%, 96.40%, 99.60%, and 96.80% accuracies, respectively. Lastly, we screened 345 positive saliva samples from December 7-22, 2021 using Omicron-specific mutation assays and were able to quickly identify rapid spread of Omicron in Upstate South Carolina. Our workflow demonstrates a novel approach for low-cost, real-time population screening of VOCs.

**Importance:** SARS-CoV-2 variants of concern and their many sublineages can be characterized by mutations present within their genetic sequences. These mutations can provide selective advantages such as increased transmissibility and antibody evasion, which influences public health recommendations such as mask mandates, quarantine requirements, and treatment regimens. Our real-time RT-qPCR workflow allows for strain identification of SARS-CoV-2 positive saliva samples by targeting common mutation sites shared between VOCs and detecting single nucleotides present at the targeted location. This differential diagnostic system can quickly and effectively identify a wide array of SARS-CoV-2 strains, which can provide more informed public health surveillance strategies in the future.
