## Supplementary material for "Identifying SARS-CoV-2 Variants of Concern through saliva-based RT-qPCR by targeting recurrent mutation sites": Omicron Screening Results

### Sheet: Sheet1
Sample Number	Date	Plate ID	Plate Row	Plate Column	L452R	69/70
Sample 01	2021-12-15	Plate 1	A	1	Sub	N/A
Sample 02	2021-12-15	Plate 1	B	1	Sub	N/A
Sample 03	2021-12-15	Plate 1	C	1	Sub	N/A
Sample 04	2021-12-15	Plate 1	D	1	Sub	N/A
Sample 05	2021-12-15	Plate 1	E	1	Sub	N/A
Sample 06	2021-12-15	Plate 1	F	1	Sub	N/A
Sample 07	2021-12-15	Plate 1	G	1	Sub	N/A
Sample 08	2021-12-15	Plate 1	H	1	Sub	N/A
Sample 09	2021-12-15	Plate 1	A	2	Sub	N/A
Sample 10	2021-12-15	Plate 1	B	2	Sub	N/A
Sample 11	2021-12-15	Plate 1	C	2	Sub	N/A
Sample 12	2021-12-15	Plate 1	D	2	Sub	N/A
Sample 13	2021-12-15	Plate 1	E	2	Sub	N/A
Sample 14	2021-12-15	Plate 1	F	2	Sub	N/A
Sample 15	2021-12-15	Plate 1	G	2	Sub	N/A
Sample 16	2021-12-15	Plate 1	H	2	Sub	N/A
Sample 17	2021-12-15	Plate 1	A	3	Sub	N/A
Sample 18	2021-12-15	Plate 1	B	3	Sub	N/A
Sample 19	2021-12-15	Plate 1	C	3	Sub	N/A
Sample 20	2021-12-15	Plate 1	D	3	Sub	N/A
Sample 21	2021-12-15	Plate 1	E	3	Sub	N/A
Sample 22	2021-12-15	Plate 1	F	3	Sub	N/A
Sample 23	2021-12-15	Plate 1	G	3	Sub	N/A
Sample 24	2021-12-15	Plate 1	H	3	Sub	N/A
Sample 25	2021-12-15	Plate 1	A	4	Sub	N/A
Sample 26	2021-12-15	Plate 1	B	4	Sub	N/A
Sample 27	2021-12-15	Plate 1	C	4	Sub	N/A
Sample 28	2021-12-15	Plate 1	D	4	Sub	N/A
Sample 29	2021-12-15	Plate 1	E	4	Sub	N/A
Sample 30	2021-12-15	Plate 1	F	4	Sub	N/A
Sample 31	2021-12-15	Plate 1	G	4	Sub	N/A
Sample 32	2021-12-15	Plate 1	H	4	Sub	N/A
Sample 33	2021-12-15	Plate 1	A	5	Sub	N/A
Sample 34	2021-12-15	Plate 1	B	5	Sub	N/A
Sample 35	2021-12-15	Plate 1	C	5	Sub	N/A
Sample 36	2021-12-15	Plate 1	D	5	Sub	N/A
Sample 37	2021-12-15	Plate 1	E	5	Sub	N/A
Sample 38	2021-12-15	Plate 1	F	5	Sub	N/A
Sample 39	2021-12-15	Plate 1	G	5	Sub	N/A
Sample 40	2021-12-15	Plate 1	H	5	Sub	N/A
Sample 41	2021-12-15	Plate 1	A	6	Sub	N/A
Sample 42	2021-12-15	Plate 1	B	6	Sub	N/A
Sample 43	2021-12-15	Plate 1	C	6	Sub	N/A
Sample 44	2021-12-15	Plate 1	D	6	Sub	N/A
Sample 45	2021-12-15	Plate 1	E	6	Sub	N/A
Sample 46	2021-12-15	Plate 1	F	6	Sub	N/A
Sample 47	2021-12-15	Plate 1	G	6	Sub	N/A
Sample 48	2021-12-15	Plate 1	H	6	Sub	N/A
Sample 49	2021-12-15	Plate 1	A	7	Sub	N/A
Sample 50	2021-12-15	Plate 1	B	7	Sub	N/A
Sample 51	2021-12-15	Plate 1	C	7	Sub	N/A
Sample 52	2021-12-15	Plate 1	D	7	Sub	N/A
Sample 53	2021-12-15	Plate 1	E	7	Sub	N/A
Sample 54	2021-12-15	Plate 1	F	7	Sub	N/A
Sample 55	2021-12-15	Plate 1	G	7	Sub	N/A
Sample 56	2021-12-15	Plate 1	H	7	Sub	N/A
Sample 57	2021-12-15	Plate 1	A	8	Sub	N/A
Sample 58	2021-12-15	Plate 1	B	8	Sub	N/A
Sample 59	2021-12-15	Plate 1	C	8	Sub	N/A
Sample 60	2021-12-15	Plate 1	D	8	Sub	N/A
Sample 61	2021-12-15	Plate 1	E	8	Sub	N/A
Sample 62	2021-12-15	Plate 1	F	8	Sub	N/A
Sample 63	2021-12-15	Plate 1	G	8	Ref	Del
Sample 64	2021-12-15	Plate 1	H	8	Sub	N/A
Sample 65	2021-12-15	Plate 1	A	9	Sub	N/A
Sample 66	2021-12-15	Plate 1	B	9	Sub	N/A
Sample 67	2021-12-15	Plate 1	C	9	Sub	N/A
Sample 68	2021-12-15	Plate 1	D	9	Sub	N/A
Sample 69	2021-12-15	Plate 1	E	9	Sub	N/A
Sample 70	2021-12-15	Plate 1	F	9	Sub	N/A
Sample 71	2021-12-15	Plate 1	G	9	Sub	N/A
Sample 72	2021-12-15	Plate 1	H	9	Sub	N/A
Sample 73	2021-12-15	Plate 1	A	10	Sub	N/A
Sample 74	2021-12-15	Plate 1	B	10	Sub	N/A
Sample 75	2021-12-15	Plate 1	C	10	Sub	N/A
Sample 76	2021-12-15	Plate 1	D	10	Sub	N/A
Sample 77	2021-12-15	Plate 1	E	10	Sub	N/A
Sample 78	2021-12-15	Plate 1	F	10	Sub	N/A
Sample 79	2021-12-15	Plate 1	G	10	Sub	N/A
Sample 80	2021-12-15	Plate 1	H	10	Sub	N/A
Sample 81	2021-12-15	Plate 1	A	11	Ref	Del
Sample 82	2021-12-15	Plate 1	B	11	Sub	N/A
Sample 83	2021-12-15	Plate 1	C	11	Sub	N/A
Sample 84	2021-12-15	Plate 1	D	11	Sub	N/A
Sample 85	2021-12-15	Plate 1	E	11	Sub	N/A
Sample 86	2021-12-15	Plate 1	F	11	Sub	N/A
Sample 87	2021-12-15	Plate 1	G	11	Sub	N/A
Sample 88	2021-12-15	Plate 1	H	11	Sub	N/A
Sample 89	2021-12-15	Plate 1	A	12	Sub	N/A
Sample 90	2021-12-15	Plate 1	B	12	Sub	N/A
Sample 91	2021-12-15	Plate 1	C	12	Sub	N/A
Sample 92	2021-12-15	Plate 1	D	12	Sub	N/A
Sample 01	2021-12-16	Plate 2	A	1	Sub	N/A
Sample 02	2021-12-16	Plate 2	B	1	Sub	N/A
Sample 03	2021-12-16	Plate 2	C	1	Sub	N/A
Sample 04	2021-12-16	Plate 2	D	1	Sub	N/A
Sample 05	2021-12-16	Plate 2	E	1	Sub	N/A
Sample 06	2021-12-16	Plate 2	F	1	Sub	N/A
Sample 07	2021-12-16	Plate 2	G	1	Sub	N/A
Sample 08	2021-12-16	Plate 2	H	1	Sub	N/A
Sample 09	2021-12-16	Plate 2	A	2	Sub	N/A
Sample 10	2021-12-16	Plate 2	B	2	Sub	N/A
Sample 11	2021-12-16	Plate 2	C	2	Sub	N/A
Sample 12	2021-12-16	Plate 2	D	2	Sub	N/A
Sample 13	2021-12-16	Plate 2	E	2	Sub	N/A
Sample 14	2021-12-16	Plate 2	F	2	Sub	N/A
Sample 15	2021-12-16	Plate 2	G	2	Sub	N/A
Sample 16	2021-12-16	Plate 2	H	2	Sub	N/A
Sample 17	2021-12-16	Plate 2	A	3	Sub	N/A
Sample 18	2021-12-16	Plate 2	B	3	Sub	N/A
Sample 19	2021-12-16	Plate 2	C	3	Sub	N/A
Sample 20	2021-12-16	Plate 2	D	3	Sub	N/A
Sample 21	2021-12-16	Plate 2	E	3	Sub	N/A
Sample 22	2021-12-16	Plate 2	F	3	Sub	N/A
Sample 23	2021-12-16	Plate 2	G	3	Sub	N/A
Sample 24	2021-12-16	Plate 2	H	3	Sub	N/A
Sample 25	2021-12-16	Plate 2	A	4	Sub	N/A
Sample 26	2021-12-16	Plate 2	B	4	Sub	N/A
Sample 27	2021-12-16	Plate 2	C	4	Sub	N/A
Sample 28	2021-12-16	Plate 2	D	4	Sub	N/A
Sample 29	2021-12-16	Plate 2	E	4	Sub	N/A
Sample 30	2021-12-16	Plate 2	F	4	Sub	N/A
Sample 31	2021-12-16	Plate 2	G	4	Sub	N/A
Sample 32	2021-12-16	Plate 2	H	4	Ref	Ref
Sample 33	2021-12-16	Plate 2	A	5	Sub	N/A
Sample 34	2021-12-16	Plate 2	B	5	Sub	N/A
Sample 35	2021-12-16	Plate 2	C	5	Sub	N/A
Sample 36	2021-12-16	Plate 2	D	5	Sub	N/A
Sample 37	2021-12-16	Plate 2	E	5	Sub	N/A
Sample 38	2021-12-16	Plate 2	F	5	Sub	N/A
Sample 39	2021-12-16	Plate 2	G	5	Sub	N/A
Sample 40	2021-12-16	Plate 2	H	5	Sub	N/A
Sample 41	2021-12-16	Plate 2	A	6	Sub	N/A
Sample 42	2021-12-16	Plate 2	B	6	Ref	Ref
Sample 43	2021-12-16	Plate 2	C	6	Sub	N/A
Sample 44	2021-12-16	Plate 2	D	6	Sub	N/A
Sample 45	2021-12-16	Plate 2	E	6	Ref	Del
Sample 46	2021-12-16	Plate 2	F	6	Ref	Del
Sample 47	2021-12-16	Plate 2	G	6	Sub	N/A
Sample 48	2021-12-16	Plate 2	H	6	Sub	N/A
Sample 49	2021-12-16	Plate 2	A	7	Sub	N/A
Sample 50	2021-12-16	Plate 2	B	7	Sub	N/A
Sample 51	2021-12-16	Plate 2	C	7	Ref	Del
Sample 52	2021-12-16	Plate 2	D	7	Sub	N/A
Sample 53	2021-12-16	Plate 2	E	7	Ref	Del
Sample 54	2021-12-16	Plate 2	F	7	Ref	Del
Sample 55	2021-12-16	Plate 2	G	7	Ref	Del
Sample 56	2021-12-16	Plate 2	H	7	Sub	N/A
Sample 57	2021-12-16	Plate 2	A	8	Sub	N/A
Sample 58	2021-12-16	Plate 2	B	8	Sub	N/A
Sample 59	2021-12-16	Plate 2	C	8	Sub	N/A
Sample 60	2021-12-16	Plate 2	D	8	Sub	N/A
Sample 61	2021-12-16	Plate 2	E	8	Sub	N/A
Sample 62	2021-12-16	Plate 2	F	8	Ref	Del
Sample 63	2021-12-16	Plate 2	G	8	Sub	N/A
Sample 64	2021-12-16	Plate 2	H	8	Sub	N/A
Sample 65	2021-12-16	Plate 2	A	9	Sub	N/A
Sample 66	2021-12-16	Plate 2	B	9	Sub	N/A
Sample 67	2021-12-16	Plate 2	C	9	Sub	N/A
Sample 68	2021-12-16	Plate 2	D	9	Ref	Del
Sample 69	2021-12-16	Plate 2	E	9	Sub	N/A
Sample 70	2021-12-16	Plate 2	F	9	Ref	Del
Sample 01	2021-12-23	Plate 3	A	1	Ref
Sample 02	2021-12-23	Plate 3	B	1	Sub
Sample 03	2021-12-23	Plate 3	C	1	Ref
Sample 04	2021-12-23	Plate 3	D	1	Sub
Sample 05	2021-12-23	Plate 3	E	1	Sub
Sample 06	2021-12-23	Plate 3	F	1	Sub
Sample 07	2021-12-23	Plate 3	G	1	Sub
Sample 08	2021-12-23	Plate 3	H	1	Ref
Sample 09	2021-12-23	Plate 3	A	2	Sub
Sample 10	2021-12-23	Plate 3	B	2	Sub
Sample 11	2021-12-23	Plate 3	C	2	Ref
Sample 12	2021-12-23	Plate 3	D	2	Sub
Sample 13	2021-12-23	Plate 3	E	2	Ref
Sample 14	2021-12-23	Plate 3	F	2	Sub
Sample 15	2021-12-23	Plate 3	G	2	Sub
Sample 16	2021-12-23	Plate 3	H	2	Sub
Sample 17	2021-12-23	Plate 3	A	3	Ref
Sample 18	2021-12-23	Plate 3	B	3	Ref
Sample 19	2021-12-23	Plate 3	C	3	Ref
Sample 20	2021-12-23	Plate 3	D	3	Ref
Sample 21	2021-12-23	Plate 3	E	3	Ref
Sample 22	2021-12-23	Plate 3	F	3	Sub
Sample 23	2021-12-23	Plate 3	G	3	Sub
Sample 24	2021-12-23	Plate 3	H	3	Sub
Sample 25	2021-12-23	Plate 3	A	4	Ref
Sample 26	2021-12-23	Plate 3	B	4	Ref
Sample 27	2021-12-23	Plate 3	C	4	Sub
Sample 28	2021-12-23	Plate 3	D	4	Sub
Sample 29	2021-12-23	Plate 3	E	4	Sub
Sample 30	2021-12-23	Plate 3	F	4	Ref
Sample 31	2021-12-23	Plate 3	G	4	Ref
Sample 32	2021-12-23	Plate 3	H	4	Sub
Sample 33	2021-12-23	Plate 3	A	5	Sub
Sample 34	2021-12-23	Plate 3	B	5	Sub
Sample 35	2021-12-23	Plate 3	C	5	Ref
Sample 36	2021-12-23	Plate 3	D	5	Sub
Sample 37	2021-12-23	Plate 3	E	5	Ref
Sample 38	2021-12-23	Plate 3	F	5	Sub
Sample 39	2021-12-23	Plate 3	G	5	Sub
Sample 40	2021-12-23	Plate 3	H	5	Sub
Sample 41	2021-12-23	Plate 3	A	6	Sub
Sample 42	2021-12-23	Plate 3	B	6	Sub
Sample 43	2021-12-23	Plate 3	C	6	Sub
Sample 44	2021-12-23	Plate 3	D	6	Ref
Sample 45	2021-12-23	Plate 3	E	6	Sub
Sample 46	2021-12-23	Plate 3	F	6	Sub
Sample 47	2021-12-23	Plate 3	G	6	Sub
Sample 48	2021-12-23	Plate 3	H	6	Ref
Sample 49	2021-12-23	Plate 3	A	7	Sub
Sample 50	2021-12-23	Plate 3	B	7	Ref
Sample 51	2021-12-23	Plate 3	C	7	Sub
Sample 52	2021-12-23	Plate 3	D	7	Ref
Sample 53	2021-12-23	Plate 3	E	7	Sub
Sample 54	2021-12-23	Plate 3	F	7	Sub
Sample 55	2021-12-23	Plate 3	G	7	Sub
Sample 56	2021-12-23	Plate 3	H	7	Sub
Sample 57	2021-12-23	Plate 3	A	8	Ref
Sample 58	2021-12-23	Plate 3	B	8	Sub
Sample 59	2021-12-23	Plate 3	C	8	Sub
Sample 60	2021-12-23	Plate 3	D	8	Ref
Sample 61	2021-12-23	Plate 3	E	8	Ref
Sample 62	2021-12-23	Plate 3	F	8	Ref
Sample 63	2021-12-23	Plate 3	G	8	Ref
Sample 64	2021-12-23	Plate 3	H	8	Ref
Sample 65	2021-12-23	Plate 3	A	9	Ref
Sample 66	2021-12-23	Plate 3	B	9	Sub
Sample 67	2021-12-23	Plate 3	C	9	Sub
Sample 68	2021-12-23	Plate 3	D	9	Sub
Sample 69	2021-12-23	Plate 3	E	9	Sub
Sample 70	2021-12-23	Plate 3	F	9	Ref
Sample 71	2021-12-23	Plate 3	G	9	Ref
Sample 72	2021-12-23	Plate 3	H	9	Ref
Sample 73	2021-12-23	Plate 3	A	10	Sub
Sample 74	2021-12-23	Plate 3	B	10	Sub
Sample 75	2021-12-23	Plate 3	C	10	Sub
Sample 76	2021-12-23	Plate 3	D	10	Ref
Sample 77	2021-12-23	Plate 3	E	10	Ref
Sample 78	2021-12-23	Plate 3	F	10	Sub
Sample 79	2021-12-23	Plate 3	G	10	Ref
Sample 80	2021-12-23	Plate 3	H	10	Ref
Sample 81	2021-12-23	Plate 3	A	11	Ref
Sample 82	2021-12-23	Plate 3	B	11	Ref
Sample 83	2021-12-23	Plate 3	C	11	Ref
Sample 84	2021-12-23	Plate 3	D	11	Ref
Sample 85	2021-12-23	Plate 3	E	11	Ref
Sample 86	2021-12-23	Plate 3	F	11	Ref
Sample 87	2021-12-23	Plate 3	G	11	Ref
Sample 88	2021-12-23	Plate 3	H	11	Ref
Sample 89	2021-12-23	Plate 3	A	12	Ref
Sample 90	2021-12-23	Plate 3	B	12	Ref
Sample 91	2021-12-23	Plate 3	C	12	Ref
Sample 01	2021-12-24	Plate 4	A	1	Sub
Sample 02	2021-12-24	Plate 4	B	1	Sub
Sample 03	2021-12-24	Plate 4	C	1	Ref
Sample 04	2021-12-24	Plate 4	D	1	Ref
Sample 05	2021-12-24	Plate 4	E	1	Sub
Sample 06	2021-12-24	Plate 4	F	1	Sub
Sample 07	2021-12-24	Plate 4	G	1	Sub
Sample 08	2021-12-24	Plate 4	H	1	Sub
Sample 09	2021-12-24	Plate 4	A	2	Sub
Sample 10	2021-12-24	Plate 4	B	2	Ref
Sample 11	2021-12-24	Plate 4	C	2	Ref
Sample 12	2021-12-24	Plate 4	D	2	Ref
Sample 13	2021-12-24	Plate 4	E	2	Ref
Sample 14	2021-12-24	Plate 4	F	2	FAIL
Sample 15	2021-12-24	Plate 4	G	2	Ref
Sample 16	2021-12-24	Plate 4	H	2	Ref
Sample 17	2021-12-24	Plate 4	A	3	Sub
Sample 18	2021-12-24	Plate 4	B	3	Ref
Sample 19	2021-12-24	Plate 4	C	3	Ref
Sample 20	2021-12-24	Plate 4	D	3	Ref
Sample 21	2021-12-24	Plate 4	E	3	Sub
Sample 22	2021-12-24	Plate 4	F	3	Ref
Sample 23	2021-12-24	Plate 4	G	3	Ref
Sample 24	2021-12-24	Plate 4	H	3	Ref
Sample 25	2021-12-24	Plate 4	A	4	Sub
Sample 26	2021-12-24	Plate 4	B	4	Ref
Sample 27	2021-12-24	Plate 4	C	4	Sub
Sample 28	2021-12-24	Plate 4	D	4	Ref
Sample 29	2021-12-24	Plate 4	E	4	Ref
Sample 30	2021-12-24	Plate 4	F	4	Ref
Sample 31	2021-12-24	Plate 4	G	4	Ref
Sample 32	2021-12-24	Plate 4	H	4	Ref
Sample 33	2021-12-24	Plate 4	A	5	Ref
Sample 34	2021-12-24	Plate 4	B	5	Ref
Sample 35	2021-12-24	Plate 4	C	5	Sub
Sample 36	2021-12-24	Plate 4	D	5	Sub
Sample 37	2021-12-24	Plate 4	E	5	Ref
Sample 38	2021-12-24	Plate 4	F	5	Ref
Sample 39	2021-12-24	Plate 4	G	5	Sub
Sample 40	2021-12-24	Plate 4	H	5	Sub
Sample 41	2021-12-24	Plate 4	A	6	Ref
Sample 42	2021-12-24	Plate 4	B	6	Sub
Sample 43	2021-12-24	Plate 4	C	6	Ref
Sample 44	2021-12-24	Plate 4	D	6	Ref
Sample 45	2021-12-24	Plate 4	E	6	Ref
Sample 46	2021-12-24	Plate 4	F	6	Ref
Sample 47	2021-12-24	Plate 4	G	6	Ref
Sample 48	2021-12-24	Plate 4	H	6	Ref
Sample 49	2021-12-24	Plate 4	A	7	Ref
Sample 50	2021-12-24	Plate 4	B	7	Ref
Sample 51	2021-12-24	Plate 4	C	7	Ref
Sample 52	2021-12-24	Plate 4	D	7	Sub
Sample 53	2021-12-24	Plate 4	E	7	Ref
Sample 54	2021-12-24	Plate 4	F	7	Sub
Sample 55	2021-12-24	Plate 4	G	7	Ref
Sample 56	2021-12-24	Plate 4	H	7	Ref
Sample 57	2021-12-24	Plate 4	A	8	Ref
Sample 58	2021-12-24	Plate 4	B	8	Sub
Sample 59	2021-12-24	Plate 4	C	8	Ref
Sample 60	2021-12-24	Plate 4	D	8	Ref
Sample 61	2021-12-24	Plate 4	E	8	Ref
Sample 62	2021-12-24	Plate 4	F	8	Sub
Sample 63	2021-12-24	Plate 4	G	8	Sub
Sample 64	2021-12-24	Plate 4	H	8	Ref
Sample 65	2021-12-24	Plate 4	A	9	Ref
Sample 66	2021-12-24	Plate 4	B	9	Ref
Sample 67	2021-12-24	Plate 4	C	9	Ref
Sample 68	2021-12-24	Plate 4	D	9	Sub
Sample 69	2021-12-24	Plate 4	E	9	Ref
Sample 70	2021-12-24	Plate 4	F	9	Ref
Sample 71	2021-12-24	Plate 4	G	9	Sub
Sample 72	2021-12-24	Plate 4	H	9	Ref
Sample 73	2021-12-24	Plate 4	A	10	Ref
Sample 74	2021-12-24	Plate 4	B	10	Sub
Sample 75	2021-12-24	Plate 4	C	10	Ref
Sample 76	2021-12-24	Plate 4	D	10	Ref
Sample 77	2021-12-24	Plate 4	E	10	Ref
Sample 78	2021-12-24	Plate 4	F	10	Ref
Sample 79	2021-12-24	Plate 4	G	10	Sub
Sample 80	2021-12-24	Plate 4	H	10	Ref
Sample 81	2021-12-24	Plate 4	A	11	Ref
Sample 82	2021-12-24	Plate 4	B	11	Ref
Sample 83	2021-12-24	Plate 4	C	11	Ref
Sample 84	2021-12-24	Plate 4	D	11	Ref
Sample 85	2021-12-24	Plate 4	E	11	Ref
Sample 86	2021-12-24	Plate 4	F	11	Ref
Sample 87	2021-12-24	Plate 4	G	11	Sub
Sample 88	2021-12-24	Plate 4	H	11	Ref
Sample 89	2021-12-24	Plate 4	A	12	Sub
Sample 90	2021-12-24	Plate 4	B	12	Sub
Sample 91	2021-12-24	Plate 4	C	12	Ref
Sample 92	2021-12-24	Plate 4	D	12	Ref
