## Supplementary material for "Identifying SARS-CoV-2 Variants of Concern through saliva-based RT-qPCR by targeting recurrent mutation sites": Standard Curve Analysis of Deletion and TaqPath Spike SNP Assays

### Sheet: 69-70
N1
CPU/uL	Mean Cq	SD	Rep 1	Rep 2	Rep 3	Rep 4
10000	19.9653	0.454838	19.3287	19.77	20.5191	20.2434
1000	23.0385	0.392302	22.5323	22.79	23.4959	23.3358
100	26.0197	0.651606	25.1968	25.58	26.7747	26.5274
10	29.9467	0.282055	30.0071	29.48	30.0653	30.2343
1	33.3309	1.00718	34.6573	33.15	33.6551	31.8611
0.1			35.4949
		0.454838	1.00718
		0.392302	0.282055
		0.651606	0.651606
		0.282055	0.392302
		1.00718	0.454838
P1
CPU/uL	Mean Cq	SD	Rep 1	Rep 2	Rep 3	Rep 4
10000	20.9921	0.0602168	21.0626	20.9982	20.9155
1000	24.1804	0.261477	24.3069	23.8163	24.4181
100	27.1256	0.499822	26.4593	27.2543	27.6632
10	29.9101	0.803593	28.7907	30.2999	30.6396
1	31.5555	0.848482	30.361	32.0543	32.2512
N1 (FAM)		Efficiency	95.4883
CPU/Assay	Mean Cq	SD	Rep 1	Rep 2	Rep 3		Fold	Mean Cq
4000000	12.2248	0.27451	12.5783	12.1868	11.9091		7	12.2248
400000	15.6148	0.0714523	15.597	15.7099	15.5376		6	15.6148
40000	18.9732	0.105608	19.1053	18.9676	18.8467		5	18.9732
4000	22.3021	0.0375611	22.347	22.2551	22.3042		4	22.3021
400	25.8313	0.274725	26.0518	25.998	25.444		3	25.8313
40	29.2251	0.306351	28.8179	29.557	29.3003		2	29.2251
4	32.9251	0.328227	33.2533	32.5968			1	32.9251
69-70 Ref (Cy5)		Efficiency	100.572
CPU/Assay	Mean Cq	SD	Rep 1	Rep 2	Rep 3		Fold	Mean Cq
7	13.1482		13.1482				7	13.1482
6	15.7645		15.7645				6	15.7645
5	19.1143		19.1143				5	19.1143
4000	22.6573		22.6573				4	22.6573
3	26.098		26.098				3	26.098
2	29.2849		29.2849				2	29.2849
1	32.6843		32.6843				1	32.6843
69-70 Del (HEX)		Efficiency	97.1211
CPU/Assay	Mean Cq	SD	Rep 1	Rep 2	Rep 3
4000000	13.1148	0.172701	13.2967	13.1649	12.8827
400000	16.3298	0.0441011	16.3321	16.3826	16.2747
40000	19.6067	0.103754	19.7472	19.5731	19.4997
4000	23.0498	0.043204	23.0883	23.0716	22.9894
400	26.5449	0.106442	26.6651	26.5634	26.4063
40	30.0475	0.150352	29.8639	30.0465	30.2322
4	44.2406	0		44.2406
Fold	Mean Cq
7	13.1148
6	16.3298
5	19.6067
4	23.0498
3	26.5449
2	30.0475
1

### Sheet: ORF1a
N1 (FAM)		Efficiency	101.56
CPU/Assay	Mean Cq	SD	Rep 1	Rep 2	Rep 3		Fold	N1 FAM
4000000	12.24	0.120019	12.0923	12.2415	12.3863		7	12.24
400000	15.8883	0.0942029	16.0014	15.7708	15.8928		6	15.8883
40000	19.1126	0.0309785	19.1285	19.1399	19.0693		5	19.1126
4000	22.3902	0.0679405	22.4862	22.3441	22.3403		4	22.3902
400	25.9844	0.20525	25.9694	26.243	25.7409		3	25.9844
40	29.1277	0.248163	29.4576	28.8592	29.0663		2	29.1277
4	31.7837	0.287754		31.496	32.0715		1	31.7837
ORF1a Ref (HEX)		Efficiency	95.6335
Note: Data read on HEX, but has SUN probe
CPU/Assay	Mean Cq	SD	Rep 1	Rep 2	Rep 3		Fold	ORF1a Ref (SUN)
4000000	12.2095		12.2095	N/A	N/A		7	12.2095
400000	15.4216		15.4216				6	15.4216
40000	19.0596		19.0596				5	19.0596
4000	22.4574		22.4574				4	22.4574
400	25.7681		25.7681				3	25.7681
40	29.1116		29.1116				2	29.1116
4	32.8714		32.8714				1	32.8714
ORF1a Del (Cy5)		Efficiency	101.44
CPU/Assay	Mean Cq	SD	Rep 1	Rep 2	Rep 3		Fold	ORF1a Del (Cy5)
4000000	12.6794	0.109552	12.8124	12.544	12.6817		7	12.6794
400000	16.2067	0.0928486	16.3359	16.1216	16.1627		6	16.2067
40000	19.3974	0.026765	19.4162	19.4165	19.3596		5	19.3974
4000	22.7965	0.0314353	22.7901	22.8378	22.7616		4	22.7965
400	26.2268	0.0844101	26.1322	26.3372	26.2112		3	26.2268
40	29.319	0.13853	29.2404	29.5138	29.203		2	29.319
4	32.3481	0.444147	31.7898	32.8766	32.3778		1	32.3481

### Sheet: K417T
Mutation (FAM)		Efficiency	89.5231
CPU/Assay	Mean Cq	SD	Rep 1	Rep 2	Rep 3		Fold	K417T (FAM)
4000000	19.1989	0.0608208	19.2785	19.1309	19.1873		7	19.1989
400000	22.2682	0.273212	21.9867	22.1796	22.6381		6	22.2682
40000	24.8433	0.570561	24.0367	25.2665	25.2267		5	24.8433
4000	29.2031	0.864067	29.8692	29.7573	27.9829		4	29.2031
400	33.9983	1.0685	35.2645	32.6511	34.0794		3	33.9983
40	37.1412	1.58447	35.784	36.2756	39.3639		2	37.1412
4	39.8463	0.834352	40.9491	38.9314	39.6585		1	39.8463
Reference (VIC)		Efficiency	101.966
Note: Read on HEX, actually has VIC probe)
CPU/Assay	Mean Cq	SD	Rep 1	Rep 2	Rep 3		Fold	K417K (VIC)
4000000	20.0713		20.0713				7	20.0713
400000	22.5269		22.5269				6	22.5269
40000	26.2458		26.2458				5	26.2458
4000	28.3636		28.3636				4	28.3636
400	31.7153		31.7153				3	31.7153
40	34.237		34.237				2	34.237
4	41.0149		41.0149				1	41.0149

### Sheet: E484K
Mutation (FAM)		Efficiency	102.192
CPU/Assay	Mean Cq	SD	Rep 1	Rep 2	Rep 3		Fold	E484K (FAM)
4000000	19.121	0.0665107	19.2065	19.112	19.0444		7	19.121
400000	22.1029	0.0374213	22.1429	22.1129	22.0529		6	22.1029
40000	25.2479	0.0407133	25.2851	25.1912	25.2673		5	25.2479
4000	28.5611	0.0886659	28.6636	28.5722	28.4473		4	28.5611
400	32.2275	0.0746031	32.3053	32.1269	32.2502		3	32.2275
40	35.2443	0.262492	35.3947	35.4631	34.8752		2	35.2443
4	38.5584	0.325917	38.3581	39.018	38.299		1	38.5584
Reference (VIC)		Efficiency	99.0379
Note: Read on HEX, actually has VIC probe)
CPU/Assay	Mean Cq	SD	Rep 1	Rep 2	Rep 3		Fold	E484E (VIC)
4000000	18.1283		18.1283				7	18.1283
400000	21.287		21.287				6	21.287
40000	23.9634		23.9634				5	23.9634
4000	27.1639		27.1639				4	27.1639
400	31		31				3	31
40	34.2234		34.2234				2	34.2234
4	38.3805		38.3805				1	38.3805

### Sheet: E484Q
Mutation (FAM)		Efficiency	101.393
CPU/Assay	Mean Cq	SD	Rep 1	Rep 2	Rep 3		Fold	E484Q (FAM)
4000000	19.4338	0.0673661	19.4957	19.4657	19.3402		7	19.4338
400000	22.6052	0.0213434	22.576	22.6133	22.6264		6	22.6052
40000	25.7158	0.0842149	25.7825	25.597	25.7679		5	25.7158
4000	29.2643	0.0976082	29.3595	29.3033	29.1302		4	29.2643
400	32.9865	0.0904213	33.1051	32.8857	32.9686		3	32.9865
40	36.2137	0.105117	36.1648	36.3597	36.1165		2	36.2137
4	38.6352	0.146552	38.4886	38.7817			1	38.6352
Reference (VIC)		Efficiency	94.6899
Note: Read on HEX, actually has VIC probe)
CPU/Assay	Mean Cq	SD	Rep 1	Rep 2	Rep 3		Fold	E484E (VIC)
4000000	23.2878		23.2878				7	23.2878
400000	24.8876		24.8876				6	24.8876
40000	29.1419		29.1419				5	29.1419
4000	32.7396		32.7396				4	32.7396
400	35.8599		35.8599				3	35.8599
40	40.2407		40.2407				2	40.2407
4

### Sheet: L452R
Mutation (FAM)		Efficiency	112.038
CPU/Assay	Mean Cq	SD	Rep 1	Rep 2	Rep 3		Fold	L452R (FAM)
4000000	19.4744	0.118522	19.6398	19.4156	19.3679		7	19.4744
400000	21.1958	0.671512	20.4059	21.1341	22.0473		6	21.1958
40000	24.7142	0.235429	24.9496	24.4787			5	24.7142
4000	27.597	0.146673	27.8041	27.5037	27.4832		4	27.597
400	31.1597	0.108302	31.3039	31.0429	31.1322		3	31.1597
40	34.4843	0.0774591	34.3937	34.4763	34.583		2	34.4843
4	37.0601	0.422955	37.3529	36.462	37.3655		1	37.0601
Reference (VIC)		Efficiency	103.989
Note: Read on HEX, actually has VIC probe)
CPU/Assay	Mean Cq	SD	Rep 1	Rep 2	Rep 3		Fold	L452L (VIC)
4000000	21.1047		21.1047				7	21.1047
400000	23.9273		23.9273				6	23.9273
40000	27.2322		27.2322				5	27.2322
4000	30.142		30.142				4	30.142
400	34.2354		34.2354				3	34.2354
40	36.6229		36.6229				2	36.6229
4	40.4522		40.4522				1	40.4522
